# Rapid and Accurate Identification of SARS-CoV-2 Omicron Variants Using Droplet Digital PCR (RT-ddPCR)

**DOI:** 10.1101/2022.01.11.22268981

**Authors:** Margaret G. Mills, Pooneh Hajian, Shah Mohamed Bakhash, Hong Xie, Derrek Mantzke, Haiying Zhu, Garrett A. Perchetti, Meei-Li Huang, Gregory Pepper, Keith R. Jerome, Pavitra Roychoudhury, Alexander L. Greninger

## Abstract

**Background:** Mutations in the receptor binding domain of the SARS-CoV-2 Spike protein are associated with increased transmission or substantial reductions in vaccine efficacy, including in the recently described Omicron variant. The changing frequencies of these mutations combined with their differing susceptibility to available therapies have posed significant problems for clinicians and public health professionals.

**Objective:** To develop an assay capable of rapidly and accurately identifying variants including Omicron in clinical specimens to enable case tracking and/or selection of appropriate clinical treatment.

**Study Design:** Using three duplex RT-ddPCR reactions targeting four amino acids, we tested 419 positive clinical specimens from February to December 2021 during a period of rapidly shifting variant prevalences and compared genotyping results to genome sequences for each sample, determining the sensitivity and specificity of the assay for each variant.

**Results:** Mutation determinations for 99.7% of detected samples agree with NGS data for those samples, and are accurate despite wide variation in RNA concentration and potential confounding factors like transport medium, presence of additional respiratory viruses, and additional mutations in primer and probe sequences. The assay accurately identified the first 15 Omicron variants in our laboratory including the first Omicron in Washington State and discriminated against an S-gene dropout Delta specimen.

**Conclusion:** We describe an accurate, precise, and specific RT-ddPCR assay for variant detection that remains robust despite being designed prior to the emergence of Delta and Omicron variants. The assay can quickly identify mutations in current and past SARS-CoV-2 variants, and can be adapted to future mutations.
