## Supplemental Table 1 for "Rapid and Accurate Identification of SARS-CoV-2 Omicron Variants Using Droplet Digital PCR (RT-ddPCR)"

### Sheet: Mills et al Specimens
			Ct	ddPCR Determination				WGS Determination
GISAD ID	Use	PangoLineage		417	484	452	501	417	484	452	501
WA-UW-2021040712106	Reference Specimen	B.1.1.519	16.1	K	E	L	N	K	E	L	N
WA-UW-2021040840271	Reference Specimen	B.1.1.519	17.1	K	E	L	N	K	E	L	N
WA-UW-2021041321545	Reference Specimen	B.1.1.519	18.2	K	E	L	N	K	E	L	N
WA-UW-2021040106063	Reference Specimen	B.1.1.519	18.6	K	E	L	N	K	E	L	N
WA-UW-2021040862704	Reference Specimen	B.1.526	15.5	K	K	L	N	K	K	L	N
WA-UW-2021040883245	Reference Specimen	B.1.526	17.7	K	K	L	N	K	K	L	N
WA-UW-21042215073	Reference Specimen	B.1.526	15.4316	K	K	L	N	K	K	L	N
WA-UW-21042350146	Reference Specimen	B.1.526	14.4111	K	K	L	N	K	K	L	N
WA-UW-21050862799	Reference Specimen	B.1.526.2		K	K	L	N	K	K	L	N
WA-CDC-UW21051278306	Reference Specimen	B.1.617.2	15.1	K	E	R	N	K	E	R	N
WA-UW-2021040109172	Reference Specimen	B.1.429	14.5	K	E	R	N	K	E	R	N
WA-UW-2021041334573	Reference Specimen	B.1.429	14.3	K	E	R	N	K	E	R	N
WA-UW-2021041396591	Reference Specimen	B.1.429	16.3	K	E	R	N	K	E	R	N
WA-UW-2021033003742	Reference Specimen	B.1.617.1		K	Q	R	N	K	Q	R	N
WA-UW-2021040100156	Reference Specimen	B.1.617.1	19.4	K	Q	R	N	K	Q	R	N
WA-UW-2021040824300	Reference Specimen	B.1.617.1	20.7	K	Q	R	N	K	Q	R	N
WA-UW-2021040863891	Reference Specimen	B.1.617.1	17.2	K	Q	R	N	K	Q	R	N
WA-UW-2021041306949	Reference Specimen	B.1.1.7	15.9	K	E	L	Y	K	E	L	Y
WA-UW-2021041388111	Reference Specimen	B.1.1.7	15.3	K	E	L	Y	K	E	L	Y
WA-UW-2021041416199	Reference Specimen	B.1.1.7	16.4	K	E	L	Y	K	E	L	Y
WA-UW-21042210302	Reference Specimen	B.1.1.7	13.825	K	E	L	Y	K	E	L	Y
WA-UW-2021040862597	Reference Specimen	B.1.351	21.8	N	K	L	Y	N	K	L	Y
WA-UW-2021041497849	Reference Specimen	B.1.351	20.88	N	K	L	Y	N	K	L	Y
WA-UW-21050829622	Reference Specimen	B.1.351	19.1	N	K	L	Y	N	K	L	Y
WA-UW-60605	Reference Specimen	B.1.351	18.6686	N	K	L	Y	N	K	L	Y
WA-CDC-UW21051287145	Reference Specimen	P.1.17	16.5	T	K	L	Y	T	K	L	Y
WA-UW-2021041437219	Reference Specimen	P.1.17	15.3	T	K	L	Y	T	K	L	Y
WA-UW-2021041499040	Reference Specimen	P.1.17	15.4	T	K	L	Y	T	K	L	Y
WA-UW-21042316813	Reference Specimen	P.1.17	16.4062	T	K	L	Y	T	K	L	Y
WA-UW-21112997440	SGTF Specimen	B.1.1.529	24	N	A	L	Y*	N	A	L	Y*
WA-UW-21113017867	SGTF Specimen	B.1.1.529	25.6	N	A	L	Y*	N	A	L	Y*
WA-UW-21120120771	SGTF Specimen	B.1.1.529	23	N	A	L	Y*	N	A	L	Y*
WA-CDC-UW21120651352	SGTF Specimen	BA.1	19.42	N	A	L	Y*	N	A	L	Y*
NA	SGTF Specimen	NA	26.08	N	A	L	Y*
WA-CDC-UW21120662939	SGTF Specimen	BA.1	18.44	N	A	L	Y*	N	A	L	Y*
WA-CDC-UW21120647693	SGTF Specimen	BA.1	20.77	N	A	L	Y*	N	A	L	Y*
WA-CDC-UW21120612536	SGTF Specimen	BA.1	21.92	N	A	L	Y*	N	A	L	Y*
WA-CDC-UW21120791710	SGTF Specimen	B.1.1.529	19.6251	N	A	L	Y*	N	A	L	Y*
WA-CDC-UW21120795119	SGTF Specimen	B.1.1.529	18.1662	N	A	L	Y*	N	A	L	Y*
WA-CDC-UW21120760864	SGTF Specimen	B.1.1.529	25.1426	N	A	L	Y*	N	A	L	Y*
WA-CDC-UW21120719108	SGTF Specimen	B.1.1.529	20.0552	N	A	L	Y*	N	A	L	Y*
WA-CDC-UW21120843154	SGTF Specimen	B.1.1.529	27.7005	N	A	L	Y*	N	A	L	Y*
WA-CDC-UW21120726959	SGTF Specimen	B.1.1.529	17.3626	N	A	L	Y*	N	A	L	Y*
WA-CDC-UW21120650029	SGTF Specimen	B.1.1.529	23.3097	N	A	L	Y*	N	A	L	Y*
WA-UW-21112973269	SGTF Specimen	AY.44		K	E	R	N	K	E	R	N
WA-CDC-UW21051125587	Validation	B.1.1	25.9	K	E	L	N	K	E	L	N
WA-CDC-UW21051138897	Validation	B.1.1.519	21.9	K	E	L	N	K	E	L	N
WA-CDC-UW21051188187	Validation	B.1.526	21.4	K	E	L	N	K	E	L	N
WA-CDC-UW21051283559	Validation	C.37	31	K	E	L	N	K	E	L	N
WA-UW-2021040100304	Validation	B.1.1.519	26.1	K	E	L	N	K	E	L	N
WA-UW-2021040100832	Validation	B.1.2	30.1	K	E	L	N	K	E	L	N
WA-UW-2021040731615	Validation	B.1.596	28.7	K	E	L	N	K	E	L	N
WA-UW-2021040777218	Validation	B.1.2	28.9	K	E	L	N	K	E	L	N
WA-UW-2021040845798	Validation	B.1.2	27.9	K	E	L	N	K	E	L	N
WA-UW-2021040880267	Validation	B.1.526	24.1	K	E	L	N	K	E	L	N
WA-UW-2021040897179	Validation	B.1.565	31.1	K	E	L	N	K	E	L	N
WA-UW-2021041257811	Validation	B.1.1.519	22.2	K	E	L	N	K	E	L	N
WA-UW-2021041354046	Validation	B.1.1.519	28.9	K	E	L	N	K	E	L	N
WA-UW-2021041355684	Validation	B.1.1.519	28.3	K	E	L	N	K	E	L	N
WA-UW-2021041377684	Validation	B.1.1.519	23.2	K	E	L	N	K	E	L	N
WA-UW-2021041381514	Validation	B.1.526	20.8	K	E	L	N	K	E	L	N
WA-UW-2021041438786	Validation	B.1.596	29.3	K	E	L	N	K	E	L	N
WA-UW-2021041446719	Validation	B.1.526	26.4	K	E	L	N	K	E	L	N
WA-UW-2021041454032	Validation	B.1.596	30.9	K	E	L	N	K	E	L	N
WA-UW-2021041458425	Validation	B.1.2	28.7	K	E	L	N	K	E	L	N
WA-UW-2021041465613	Validation	B.1.2	32.1	K	E	L	N	K	E	L	N
WA-UW-2021041484593	Validation	B.1.1.519	25.2	K	E	L	N	K	E	L	N
WA-UW-2021041485667	Validation	B.1.1.519	23.2	K	E	L	N	K	E	L	N
WA-UW-2021041495756	Validation	B.1.1.519	23.6	K	E	L	N	K	E	L	N
WA-UW-21042244777	Validation	B.1.1.519	28.1262	K	E	L	N	K	E	L	N
WA-UW-21042293127	Validation	B.1.1.519	18.9253	K	E	L	N	K	E	L	N
WA-UW-21042430854	Validation	B.1.561	25.149	K	E	L	N	K	E	L	N
WA-UW-2021040104707	Validation	B.1.526	22.8	K	K	L	N	K	K	L	N
WA-UW-2021040107473	Validation	B.1.526	19.2	K	K	L	N	K	K	L	N
WA-UW-2021040108738	Validation	B.1.526	28.4	K	K	L	N	K	K	L	N
WA-UW-2021040109560	Validation	B.1.526	21.8	K	K	L	N	K	K	L	N
WA-UW-2021041424933	Validation	B.1.526	28.3	K	K	L	N	K	K	L	N
WA-UW-21042133906	Validation	B.1.526	15.9654	K	K	L	N	K	K	L	N
WA-UW-21042219518	Validation	B.1.526	20.8153	K	K	L	N	K	K	L	N
WA-UW-21042230323	Validation	B.1.525	23.5999	K	K	L	N	K	K	L	N
WA-UW-21042263603	Validation	B.1.526	17.9478	K	K	L	N	K	K	L	N
WA-UW-21042270419	Validation	B.1.526	17.563	K	K	L	N	K	K	L	N
WA-UW-21042288795	Validation	B.1.526	22.2036	K	K	L	N	K	K	L	N
WA-UW-21042319064	Validation	B.1.526	19.8347	K	K	L	N	K	K	L	N
WA-UW-21042350114	Validation	B.1.526	19.8442	K	K	L	N	K	K	L	N
WA-UW-21042385246	Validation	B.1.526	25.7485	K	K	L	N	K	K	L	N
WA-CDC-UW21051130984	Validation	B.1.429	18.9	K	E	R	N	K	E	R	N
WA-CDC-UW21051133355	Validation	B.1.427	25	K	E	R	N	K	E	R	N
WA-CDC-UW21051244040	Validation	B.1.1.220	21.4	K	E	R	N	K	E	R	N
WA-UW-2021040100373	Validation	B.1.429	21.1	K	E	R	N	K	E	R	N
WA-UW-2021040100767	Validation	B.1.427	19.9	K	E	R	N	K	E	R	N
WA-UW-2021040100948	Validation	B.1.429	16.5	K	E	R	N	K	E	R	N
WA-UW-2021040101280	Validation	B.1.429	17	K	E	R	N	K	E	R	N
WA-UW-2021040102471	Validation	B.1.429	20.8	K	E	R	N	K	E	R	N
WA-UW-2021040102759	Validation	B.1.429	20.9	K	E	R	N	K	E	R	N
WA-UW-2021040103172	Validation	B.1.429	15.5	K	E	R	N	K	E	R	N
WA-UW-2021040103222	Validation	B.1.429	31	K	E	R	N	K	E	R	N
WA-UW-2021040103611	Validation	B.1.429	17.6	K	E	R	N	K	E	R	N
WA-UW-2021040103629	Validation	B.1.429	17.8	K	E	R	N	K	E	R	N
WA-UW-2021040103930	Validation	B.1.429	19.1	K	E	R	N	K	E	R	N
WA-UW-2021040103997	Validation	B.1.429	30.1	K	E	R	N	K	E	R	N
WA-UW-2021040104516	Validation	B.1.429	18	K	E	R	N	K	E	R	N
WA-UW-2021040106462	Validation	B.1.429	20.1	K	E	R	N	K	E	R	N
WA-UW-2021040106680	Validation	B.1.429	21.3	K	E	R	N	K	E	R	N
WA-UW-2021040106767	Validation	B.1.429	26.9	K	E	R	N	K	E	R	N
WA-UW-2021040108222	Validation	B.1.429	26.2	K	E	R	N	K	E	R	N
WA-UW-2021040108469	Validation	B.1.429	23.6	K	E	R	N	K	E	R	N
WA-UW-2021040108896	Validation	B.1.429	23.5	K	E	R	N	K	E	R	N
WA-UW-2021040109455	Validation	B.1.596	33.6	K	E	R	N	K	E	R	N
WA-UW-2021040109762	Validation	B.1.429	17.9	K	E	R	N	K	E	R	N
WA-UW-2021040202331	Validation	B.1.429	19.7	K	E	R	N	K	E	R	N
WA-UW-2021040700565	Validation	B.1.429	20.5	K	E	R	N	K	E	R	N
WA-UW-2021040710415	Validation	B.1.429	28.9	K	E	R	N	K	E	R	N
WA-UW-2021040713200	Validation	B.1.427	26.6	K	E	R	N	K	E	R	N
WA-UW-2021040721874	Validation	B.1.429	25.3	K	E	R	N	K	E	R	N
WA-UW-2021040739813	Validation	B.1.429	27.3	K	E	R	N	K	E	R	N
WA-UW-2021040743727	Validation	B.1.429	19.5	K	E	R	N	K	E	R	N
WA-UW-2021040760661	Validation	B.1.429	18.6	K	E	R	N	K	E	R	N
WA-UW-2021040765160	Validation	B.1.429	31.9	K	E	R	N	K	E	R	N
WA-UW-2021040768383	Validation	B.1.429	31.9	K	E	R	N	K	E	R	N
WA-UW-2021040770979	Validation	B.1.429	30.2	K	E	R	N	K	E	R	N
WA-UW-2021040770996	Validation	B.1.429	19.5	K	E	R	N	K	E	R	N
WA-UW-2021040778640	Validation	B.1.427	26.7	K	E	R	N	K	E	R	N
WA-UW-2021040794336	Validation	B.1.429	20.4	K	E	R	N	K	E	R	N
WA-UW-2021040805069	Validation	B.1.429	31.2	K	E	R	N	K	E	R	N
WA-UW-2021040811564	Validation	B.1.429	25.9	K	E	R	N	K	E	R	N
WA-UW-2021040834979	Validation	B.1.429	19.5	K	E	R	N	K	E	R	N
WA-UW-2021040836955	Validation	B.1.232	20.9	K	E	R	N	K	E	R	N
WA-UW-2021040851806	Validation	B.1.429	17.6	K	E	R	N	K	E	R	N
WA-UW-2021040862747	Validation	B.1.429	17	K	E	R	N	K	E	R	N
WA-UW-2021040863233	Validation	B.1.637	19.3	K	E	R	N	K	E	R	N
WA-UW-2021040868174	Validation	B.1.427	19.3	K	E	R	N	K	E	R	N
WA-UW-2021040883209	Validation	B.1.429	25.8	K	E	R	N	K	E	R	N
WA-UW-2021040883318	Validation	B.1.429	31.6	K	E	R	N	K	E	R	N
WA-UW-2021041250982	Validation	B.1.429	22.3	K	E	R	N	K	E	R	N
WA-UW-2021041301820	Validation	B.1.429	23	K	E	R	N	K	E	R	N
WA-UW-2021041312514	Validation	B.1.429	21.9	K	E	R	N	K	E	R	N
WA-UW-2021041318414	Validation	B.1.429	25.9	K	E	R	N	K	E	R	N
WA-UW-2021041326847	Validation	B.1.429	25.2	K	E	R	N	K	E	R	N
WA-UW-2021041330411	Validation	B.1.429	24.7	K	E	R	N	K	E	R	N
WA-UW-2021041331465	Validation	B.1.429	25.2	K	E	R	N	K	E	R	N
WA-UW-2021041335260	Validation	B.1.429	20.6	K	E	R	N	K	E	R	N
WA-UW-2021041335743	Validation	B.1.429	31.7	K	E	R	N	K	E	R	N
WA-UW-2021041340094	Validation	B.1.429	22.3	K	E	R	N	K	E	R	N
WA-UW-2021041346999	Validation	B.1.429	20.5	K	E	R	N	K	E	R	N
WA-UW-2021041352158	Validation	B.1.429	26.8	K	E	R	N	K	E	R	N
WA-UW-2021041355593	Validation	B.1.429	21.1	K	E	R	N	K	E	R	N
WA-UW-2021041370801	Validation	B.1.617.2	23.5	K	E	R	N	K	E	R	N
WA-UW-2021041374017	Validation	B.1.617.2	28.2	K	E	R	N	K	E	R	N
WA-UW-2021041380172	Validation	B.1.429	17.8	K	E	R	N	K	E	R	N
WA-UW-2021041380343	Validation	B.1.429	21.9	K	E	R	N	K	E	R	N
WA-UW-2021041436304	Validation	B.1.429	17.3	K	E	R	N	K	E	R	N
WA-UW-21042114982	Validation	B.1.429	17.5375	K	E	R	N	K	E	R	N
WA-UW-21042206129	Validation	B.1.429	18.817	K	E	R	N	K	E	R	N
WA-UW-21042218747	Validation	C.16	19.6555	K	E	R	N	K	E	R	N
WA-UW-21042242947	Validation	B.1.429	18.9005	K	E	R	N	K	E	R	N
WA-UW-21042243836	Validation	B.1.429	25.3257	K	E	R	N	K	E	R	N
WA-UW-21042263632	Validation	B.1.429	14.9429	K	E	R	N	K	E	R	N
WA-UW-21042267757	Validation	B.1.1.220	26.5131	K	E	R	N	K	E	R	N
WA-UW-21042348664	Validation	B.1.1.220	21.3806	K	E	R	N	K	E	R	N
WA-UW-21042360624	Validation	B.1.429	21.5514	K	E	R	N	K	E	R	N
WA-UW-21042384133	Validation	B.1.429	33.734	K	E	R	N	K	E	R	N
WA-UW-21042440940	Validation	B.1.429	20.9847	K	E	R	N	K	E	R	N
WA-UW-21042595428	Validation	A.2.5	24.1262	K	E	R	N	K	E	R	N
WA-UW-2021040102602	Validation	B.1.617.1	31.4	K	Q	R	N	K	Q	R	N
WA-UW-2021040107121	Validation	B.1.617.1	24.3	K	Q	R	N	K	Q	R	N
WA-UW-2021040707686	Validation	B.1.617.1	21.6	K	Q	R	N	K	Q	R	N
WA-UW-2021040858668	Validation	B.1.617.1	32.4	K	Q	R	N	K	Q	R	N
WA-UW-2021040875818	Validation	B.1.617.1	22.8	K	Q	R	N	K	Q	R	N
WA-UW-2021040948208	Validation	B.1.617.1	25.7	K	Q	R	N	K	Q	R	N
WA-UW-2021041001551	Validation	B.1.617.1		K	Q	R	N	K	Q	R	N
WA-UW-2021041209221	Validation	B.1.617.1	29.7	K	Q	R	N	K	Q	R	N
WA-UW-2021041244403	Validation	B.1.617.1		K	Q	R	N	K	Q	R	N
WA-UW-2021041536360	Validation	B.1.617.1		K	Q	R	N	K	Q	R	N
WA-UW-21041662517	Validation	B.1.617.1		K	Q	R	N	K	Q	R	N
WA-UW-21041744493	Validation	B.1.617.1		K	Q	R	N	K	Q	R	N
WA-UW-21042533517	Validation	B.1.617.1		K	Q	R	N	K	Q	R	N
WA-CDC-UW21050354552	Validation	Q.3	16.4393	K	E	L	Y	K	E	L	Y
WA-CDC-UW21051104774	Validation	B.1.1.7	18.9	K	E	L	Y	K	E	L	Y
WA-CDC-UW21051116391	Validation	B.1.1.7	16.9	K	E	L	Y	K	E	L	Y
WA-CDC-UW21051124444	Validation	B.1.1.7	16.4	K	E	L	Y	K	E	L	Y
WA-CDC-UW21051141574	Validation	Q.3	18.7	K	E	L	Y	K	E	L	Y
WA-CDC-UW21051160425	Validation	B.1.1.7	31	K	E	L	Y	K	E	L	Y
WA-CDC-UW21051191625	Validation	B.1.1.7	20.7	K	E	L	Y	K	E	L	Y
WA-CDC-UW21051198880	Validation	B.1.1.7	28.1	K	E	L	Y	K	E	L	Y
WA-CDC-UW21051200252	Validation	B.1.1.7	19.4	K	E	L	Y	K	E	L	Y
WA-CDC-UW21051202960	Validation	B.1.1.7	17.5	K	E	L	Y	K	E	L	Y
WA-CDC-UW21051211443	Validation	B.1.1.7	17	K	E	L	Y	K	E	L	Y
WA-CDC-UW21051211487	Validation	B.1.1.7	15.4	K	E	L	Y	K	E	L	Y
WA-CDC-UW21051211580	Validation	B.1.1.7	30.3	K	E	L	Y	K	E	L	Y
WA-CDC-UW21051213984	Validation	Q.3	23	K	E	L	Y	K	E	L	Y
WA-CDC-UW21051217105	Validation	B.1.1.7	20.8	K	E	L	Y	K	E	L	Y
WA-CDC-UW21051217646	Validation	B.1.1.7	31.3	K	E	L	Y	K	E	L	Y
WA-CDC-UW21051218184	Validation	B.1.1.7	30.5	K	E	L	Y	K	E	L	Y
WA-CDC-UW21051225089	Validation	Q.3	20.6	K	E	L	Y	K	E	L	Y
WA-CDC-UW21051226243	Validation	B.1.1.7	25.7	K	E	L	Y	K	E	L	Y
WA-CDC-UW21051227537	Validation	B.1.1.7	24.3	K	E	L	Y	K	E	L	Y
WA-CDC-UW21051231988	Validation	Q.3	29.8	K	E	L	Y	K	E	L	Y
WA-CDC-UW21051235023	Validation	Q.3	29.8	K	E	L	Y	K	E	L	Y
WA-CDC-UW21051237125	Validation	B.1.1.7	22.4	K	E	L	Y	K	E	L	Y
WA-CDC-UW21051237359	Validation	B.1.1.7	25.1	K	E	L	Y	K	E	L	Y
WA-CDC-UW21051238590	Validation	B.1.1.7	22.7	K	E	L	Y	K	E	L	Y
WA-CDC-UW21051239865	Validation	B.1.1.7	22.1	K	E	L	Y	K	E	L	Y
WA-CDC-UW21051241625	Validation	B.1.1.7	17.4	K	E	L	Y	K	E	L	Y
WA-CDC-UW21051242650	Validation	Q.3	29.9	K	E	L	Y	K	E	L	Y
WA-CDC-UW21051242816	Validation	Q.3	16.3	K	E	L	Y	K	E	L	Y
WA-CDC-UW21051247395	Validation	B.1.1.7	19.7	K	E	L	Y	K	E	L	Y
WA-CDC-UW21051248802	Validation	B.1.1.7	16.3	K	E	L	Y	K	E	L	Y
WA-CDC-UW21051249691	Validation	B.1.1.7	22.6	K	E	L	Y	K	E	L	Y
WA-CDC-UW21051254102	Validation	Q.3	19.3	K	E	L	Y	K	E	L	Y
WA-CDC-UW21051254228	Validation	B.1.1.7	21.2	K	E	L	Y	K	E	L	Y
WA-CDC-UW21051258175	Validation	B.1.1.7	21.1	K	E	L	Y	K	E	L	Y
WA-CDC-UW21051260371	Validation	B.1.1.7	18.6	K	E	L	Y	K	E	L	Y
WA-CDC-UW21051264509	Validation	Q.3	29.2	K	E	L	Y	K	E	L	Y
WA-CDC-UW21051264893	Validation	B.1.1.7	20.7	K	E	L	Y	K	E	L	Y
WA-CDC-UW21051264893	Validation	B.1.1.7	20.7	K	E	L	Y	K	E	L	Y
WA-CDC-UW21051266593	Validation	B.1.1.7	19.5	K	E	L	Y	K	E	L	Y
WA-CDC-UW21051271376	Validation	B.1.1.7	30.8	K	E	L	Y	K	E	L	Y
WA-CDC-UW21051276724	Validation	B.1.1.7	30.6	K	E	L	Y	K	E	L	Y
WA-CDC-UW21051279090	Validation	Q.3	17.2	K	E	L	Y	K	E	L	Y
WA-CDC-UW21051283797	Validation	B.1.1.7	27.9	K	E	L	Y	K	E	L	Y
WA-CDC-UW21051285453	Validation	Q.3	23.9	K	E	L	Y	K	E	L	Y
WA-CDC-UW21051286176	Validation	B.1.1.7	21.2	K	E	L	Y	K	E	L	Y
WA-CDC-UW21051287006	Validation	B.1.1.7	29	K	E	L	Y	K	E	L	Y
WA-CDC-UW21051296964	Validation	Q.3	31.2	K	E	L	Y	K	E	L	Y
WA-CDC-UW21051332513	Validation	B.1.1.7	33.1	K	E	L	Y	K	E	L	Y
WA-UW-2021040100403	Validation	Q.3	23.3	K	E	L	Y	K	E	L	Y
WA-UW-2021040100542	Validation	Q.3	21.1	K	E	L	Y	K	E	L	Y
WA-UW-2021040101008	Validation	B.1.1.7	17.6	K	E	L	Y	K	E	L	Y
WA-UW-2021040101075	Validation	Q.3	21.5	K	E	L	Y	K	E	L	Y
WA-UW-2021040101750	Validation	B.1.1.7	20.6	K	E	L	Y	K	E	L	Y
WA-UW-2021040101772	Validation	Q.3	24	K	E	L	Y	K	E	L	Y
WA-UW-2021040101905	Validation	B.1.1.7	22.6	K	E	L	Y	K	E	L	Y
WA-UW-2021040101927	Validation	B.1.1.7	21.2	K	E	L	Y	K	E	L	Y
WA-UW-2021040102027	Validation	B.1.1.7	20.8	K	E	L	Y	K	E	L	Y
WA-UW-2021040102449	Validation	Q.3	26.3	K	E	L	Y	K	E	L	Y
WA-UW-2021040103356	Validation	B.1.1.7	27.4	K	E	L	Y	K	E	L	Y
WA-UW-2021040104152	Validation	B.1.1.7	28.3	K	E	L	Y	K	E	L	Y
WA-UW-2021040104179	Validation	B.1.1.7	18.9	K	E	L	Y	K	E	L	Y
WA-UW-2021040104252	Validation	B.1.1.7	23.1	K	E	L	Y	K	E	L	Y
WA-UW-2021040104354	Validation	Q.3	17.3	K	E	L	Y	K	E	L	Y
WA-UW-2021040104540	Validation	B.1.1.7	20.7	K	E	L	Y	K	E	L	Y
WA-UW-2021040104656	Validation	Q.3	24.3	K	E	L	Y	K	E	L	Y
WA-UW-2021040105790	Validation	Q.3	19.4	K	E	L	Y	K	E	L	Y
WA-UW-2021040106037	Validation	Q.3	18.9	K	E	L	Y	K	E	L	Y
WA-UW-2021040106164	Validation	B.1.1.220	31.5	K	E	L	Y	K	E	L	N
WA-UW-2021040106517	Validation	B.1.1.7	19.9	K	E	L	Y	K	E	L	Y
WA-UW-2021040107031	Validation	Q.3	20.7	K	E	L	Y	K	E	L	Y
WA-UW-2021040107152	Validation	B.1.1.7	18.7	K	E	L	Y	K	E	L	Y
WA-UW-2021040107280	Validation	B.1.1.7	25.5	K	E	L	Y	K	E	L	Y
WA-UW-2021040107320	Validation	B.1.1.7	24.1	K	E	L	Y	K	E	L	Y
WA-UW-2021040107323	Validation	B.1.1.7	22.5	K	E	L	Y	K	E	L	Y
WA-UW-2021040107464	Validation	B.1.1.7	22.7	K	E	L	Y	K	E	L	Y
WA-UW-2021040107651	Validation	B.1.1.7	22.5	K	E	L	Y	K	E	L	Y
WA-UW-2021040107745	Validation	Q.3	27.7	K	E	L	Y	K	E	L	Y
WA-UW-2021040107751	Validation	B.1.1.7	27.1	K	E	L	Y	K	E	L	Y
WA-UW-2021040107837	Validation	Q.3	24.1	K	E	L	Y	K	E	L	Y
WA-UW-2021040108152	Validation	Q.3	19.3	K	E	L	Y	K	E	L	Y
WA-UW-2021040108650	Validation	Q.3	18.7	K	E	L	Y	K	E	L	Y
WA-UW-2021040108906	Validation	B.1.1.7	29	K	E	L	Y	K	E	L	Y
WA-UW-2021040109592	Validation	B.1.1.7	19.4	K	E	L	Y	K	E	L	Y
WA-UW-2021040200574	Validation	Q.3	23	K	E	L	Y	K	E	L	Y
WA-UW-2021040202183	Validation	B.1	32.4	K	E	L	Y	K	E	L	Y
WA-UW-2021040205515	Validation	B.1.1.7	25.2	K	E	L	Y	K	E	L	Y
WA-UW-2021040206483	Validation	Q.3	26	K	E	L	Y	K	E	L	Y
WA-UW-2021040209472	Validation	Q.3	26	K	E	L	Y	K	E	L	Y
WA-UW-2021040710208	Validation	B.1.2	21.1	K	E	L	Y	K	E	L	Y
WA-UW-2021040728529	Validation	B.1.1.7	26.1	K	E	L	Y	K	E	L	Y
WA-UW-2021040738476	Validation	B.1.1.7	26.6	K	E	L	Y	K	E	L	Y
WA-UW-2021040738844	Validation	Q.3	31	K	E	L	Y	K	E	L	Y
WA-UW-2021040744063	Validation	Q.3	27.9	K	E	L	Y	K	E	L	Y
WA-UW-2021040753872	Validation	Q.3	22.9	K	E	L	Y	K	E	L	Y
WA-UW-2021040762181	Validation	B.1.1.7	30.7	K	E	L	Y	K	E	L	Y
WA-UW-2021040768293	Validation	Q.3	20.9	K	E	L	Y	K	E	L	Y
WA-UW-2021040768386	Validation	B.1.1.7	31.2	K	E	L	Y	K	E	L	Y
WA-UW-2021040771547	Validation	B.1.1.7	32.1	K	E	L	Y	K	E	L	Y
WA-UW-2021040777025	Validation	B.1.1.7	23	K	E	L	Y	K	E	L	Y
WA-UW-2021040784024	Validation	Q.3	18.5	K	E	L	Y	K	E	L	Y
WA-UW-2021040792827	Validation	B.1.1.7	19.2	K	E	L	Y	K	E	L	Y
WA-UW-2021040795329	Validation	B.1.1.7	19	K	E	L	Y	K	E	L	Y
WA-UW-2021040797922	Validation	B.1.1.7	24.5	K	E	L	Y	K	E	L	Y
WA-UW-2021040801685	Validation	B.1.1.7	25	K	E	L	Y	K	E	L	Y
WA-UW-2021040802656	Validation	Q.3	20.4	K	E	L	Y	K	E	L	Y
WA-UW-2021040808883	Validation	B.1.1.7	25.8	K	E	L	Y	K	E	L	Y
WA-UW-2021040811788	Validation	B.1.1.7	23.6	K	E	L	Y	K	E	L	Y
WA-UW-2021040814452	Validation	B.1.1.7	20.7	K	E	L	Y	K	E	L	Y
WA-UW-2021040816475	Validation	B.1.1.7	22.2	K	E	L	Y	K	E	L	Y
WA-UW-2021040818928	Validation	B.1.1.7	26.9	K	E	L	Y	K	E	L	Y
WA-UW-2021040822833	Validation	B.1.1.7	17	K	E	L	Y	K	E	L	Y
WA-UW-2021040823425	Validation	Q.3	20.1	K	E	L	Y	K	E	L	Y
WA-UW-2021040830783	Validation	Q.3	22.2	K	E	L	Y	K	E	L	Y
WA-UW-2021040838013	Validation	Q.3	30.4	K	E	L	Y	K	E	L	Y
WA-UW-2021040843617	Validation	B.1.1.7	22.9	K	E	L	Y	K	E	L	Y
WA-UW-2021040845925	Validation	B.1.1.7	20.7	K	E	L	Y	K	E	L	Y
WA-UW-2021040848436	Validation	B.1.1.7	22.7	K	E	L	Y	K	E	L	Y
WA-UW-2021040858429	Validation	B.1.1.7	18.1	K	E	L	Y	K	E	L	Y
WA-UW-2021040861318	Validation	B.1.1.7	24.6	K	E	L	Y	K	E	L	Y
WA-UW-2021040884110	Validation	B.1.1.7	15.8	K	E	L	Y	K	E	L	Y
WA-UW-2021040891261	Validation	B.1.1.7	26.6	K	E	L	Y	K	E	L	Y
WA-UW-2021040892734	Validation	Q.3	18.2	K	E	L	Y	K	E	L	Y
WA-UW-2021040897651	Validation	B.1.1.7	16.8	K	E	L	Y	K	E	L	Y
WA-UW-2021040899674	Validation	B.1.1.7	16.5	K	E	L	Y	K	E	L	Y
WA-UW-2021041322003	Validation	Q.3	26.1	K	E	L	Y	K	E	L	Y
WA-UW-2021041324230	Validation	B.1.1.7	17.3	K	E	L	Y	K	E	L	Y
WA-UW-2021041339767	Validation	Q.3	17.6	K	E	L	Y	K	E	L	Y
WA-UW-2021041347069	Validation	B.1.1.7	17.6	K	E	L	Y	K	E	L	Y
WA-UW-2021041348033	Validation	Q.3	21	K	E	L	Y	K	E	L	Y
WA-UW-2021041357868	Validation	B.1.1.7	19	K	E	L	Y	K	E	L	Y
WA-UW-2021041368689	Validation	Q.3	19.4	K	E	L	Y	K	E	L	Y
WA-UW-2021041369183	Validation	Q.3	21.1	K	E	L	Y	K	E	L	Y
WA-UW-2021041375719	Validation	B.1.1.7	22.8	K	E	L	Y	K	E	L	Y
WA-UW-2021041381286	Validation	None	30	K	E	L	Y	K	E	L	Y
WA-UW-2021041384330	Validation	B.1.1.7	21.1	K	E	L	Y	K	E	L	Y
WA-UW-2021041389796	Validation	Q.3	25.6	K	E	L	Y	K	E	L	Y
WA-UW-2021041394364	Validation	B.1.1.7	30.2	K	E	L	Y	K	E	L	Y
WA-UW-2021041395821	Validation	B.1.1.7	27.6	K	E	L	Y	K	E	L	Y
WA-UW-2021041400154	Validation	B.1.1.7	18.1	K	E	L	Y	K	E	L	Y
WA-UW-2021041400310	Validation	B.1.1.7	16.4	K	E	L	Y	K	E	L	Y
WA-UW-2021041401695	Validation	Q.3	17.9	K	E	L	Y	K	E	L	Y
WA-UW-2021041401967	Validation	Q.3	16.7	K	E	L	Y	K	E	L	Y
WA-UW-2021041408352	Validation	B.1.1.7	28	K	E	L	Y	K	E	L	Y
WA-UW-2021041415997	Validation	B.1.1.7	23.1	K	E	L	Y	K	E	L	Y
WA-UW-2021041418265	Validation	Q.3	24.9	K	E	L	Y	K	E	L	Y
WA-UW-2021041428817	Validation	B.1.1.7	28.4	K	E	L	Y	K	E	L	Y
WA-UW-2021041428829	Validation	Q.3	31.6	K	E	L	Y	K	E	L	Y
WA-UW-2021041442304	Validation	B.1.1.7	27.3	K	E	L	Y	K	E	L	Y
WA-UW-2021041445266	Validation	B.1.1.7	29.3	K	E	L	Y	K	E	L	Y
WA-UW-2021041446728	Validation	B.1.1.7	20.7	K	E	L	Y	K	E	L	Y
WA-UW-2021041446997	Validation	B.1.1.7	30.8	K	E	L	Y	K	E	L	Y
WA-UW-2021041461407	Validation	Q.3	20.2	K	E	L	Y	K	E	L	Y
WA-UW-2021041464306	Validation	B.1.1.7	18.2	K	E	L	Y	K	E	L	Y
WA-UW-2021041469625	Validation	B.1.1.7	19.8	K	E	L	Y	K	E	L	Y
WA-UW-2021041478542	Validation	Q.3	17.5	K	E	L	Y	K	E	L	Y
WA-UW-2021041480789	Validation	B.1.1.7	19.8	K	E	L	Y	K	E	L	Y
WA-UW-2021041487965	Validation	Q.3	31.9	K	E	L	Y	K	E	L	Y
WA-UW-2021041489099	Validation	Q.3	16.9	K	E	L	Y	K	E	L	Y
WA-UW-21042192413	Validation	Q.3	19.6908	K	E	L	Y	K	E	L	Y
WA-UW-21042210388	Validation	B.1.1.7	21.3659	K	E	L	Y	K	E	L	Y
WA-UW-21042213600	Validation	B.1.1.7	26.6606	K	E	L	Y	K	E	L	Y
WA-UW-21042226035	Validation	Q.3	22.8027	K	E	L	Y	K	E	L	Y
WA-UW-21042237834	Validation	B.1.1.7	20.7931	K	E	L	Y	K	E	L	Y
WA-UW-21042243265	Validation	B.1.1.7	21.8861	K	E	L	Y	K	E	L	Y
WA-UW-21042243539	Validation	B.1.1.7	17.4439	K	E	L	Y	K	E	L	Y
WA-UW-21042248599	Validation	B.1.1.7	31.4279	K	E	L	Y	K	E	L	Y
WA-UW-21042249417	Validation	B.1.1.7	16.4343	K	E	L	Y	K	E	L	Y
WA-UW-21042250921	Validation	B.1.1.7	28.7654	K	E	L	Y	K	E	L	Y
WA-UW-21042256448	Validation	B.1.1.7	18.9639	K	E	L	Y	K	E	L	Y
WA-UW-21042269479	Validation	Q.3	19.858	K	E	L	Y	K	E	L	Y
WA-UW-21042289907	Validation	B.1.1.7	19.3795	K	E	L	Y	K	E	L	Y
WA-UW-21042295319	Validation	B.1.1.7	17.9974	K	E	L	Y	K	E	L	Y
WA-UW-21042301133	Validation	B.1.1.7	20.6995	K	E	L	Y	K	E	L	Y
WA-UW-21042313386	Validation	B.1.1.7	19.3165	K	E	L	Y	K	E	L	Y
WA-UW-21042313565	Validation	Q.3	17.986	K	E	L	Y	K	E	L	Y
WA-UW-21042322280	Validation	B.1.1.7	19.2756	K	E	L	Y	K	E	L	Y
WA-UW-21042323816	Validation	B.1.1.7	20.3265	K	E	L	Y	K	E	L	Y
WA-UW-21042332924	Validation	B.1.1.7	29.3186	K	E	L	Y	K	E	L	Y
WA-UW-21042334740	Validation	Q.3	23.1722	K	E	L	Y	K	E	L	Y
WA-UW-21042338422	Validation	Q.3	17.7234	K	E	L	Y	K	E	L	Y
WA-UW-21042340279	Validation	B.1.1.7	28.8219	K	E	L	Y	K	E	L	Y
WA-UW-21042351841	Validation	Q.3	17.464	K	E	L	Y	K	E	L	Y
WA-UW-21042363548	Validation	B.1.1.7	17.7017	K	E	L	Y	K	E	L	Y
WA-UW-21042363830	Validation	B.1.1.7	18.6371	K	E	L	Y	K	E	L	Y
WA-UW-21042367781	Validation	B.1.1.7	29.0962	K	E	L	Y	K	E	L	Y
WA-UW-21042372729	Validation	Q.3	22.9837	K	E	L	Y	K	E	L	Y
WA-UW-21042376858	Validation	B.1.1.7	14.6316	K	E	L	Y	K	E	L	Y
WA-UW-21042377432	Validation	B.1.1.7	20.2903	K	E	L	Y	K	E	L	Y
WA-UW-21042394560	Validation	B.1.1.7	15.168	K	E	L	Y	K	E	L	Y
WA-UW-21042398570	Validation	Q.3	20.4789	K	E	L	Y	K	E	L	Y
WA-UW-21042405242	Validation	Q.3	17.1456	K	E	L	Y	K	E	L	Y
WA-UW-21042413313	Validation	Q.3	21.9785	K	E	L	Y	K	E	L	Y
WA-UW-21042416863	Validation	B.1.1.7	19.998	K	E	L	Y	K	E	L	Y
WA-UW-21042421024	Validation	B.1.1.7	16.1106	K	E	L	Y	K	E	L	Y
WA-UW-21042423505	Validation	B.1.1.7	26.221	K	E	L	Y	K	E	L	Y
WA-UW-21042429053	Validation	Q.3	28.5483	K	E	L	Y	K	E	L	Y
WA-UW-21042458298	Validation	Q.3	31.4292	K	E	L	Y	K	E	L	Y
WA-UW-21042466908	Validation	Q.3	17.9469	K	E	L	Y	K	E	L	Y
WA-UW-21042471948	Validation	Q.3	22.9194	K	E	L	Y	K	E	L	Y
WA-UW-21042482774	Validation	Q.3	23.1987	K	E	L	Y	K	E	L	Y
WA-UW-21042491452	Validation	Q.3	20.6918	K	E	L	Y	K	E	L	Y
WA-UW-21042492595	Validation	Q.3	20.1548	K	E	L	Y	K	E	L	Y
WA-UW-21042499470	Validation	Q.3	19.8832	K	E	L	Y	K	E	L	Y
WA-UW-21042538033	Validation	B.1.1.7	20.1537	K	E	L	Y	K	E	L	Y
WA-CDC-UW21051213031	Validation	B.1.1.7	23.4	K	K	L	Y	K	K	L	Y
WA-UW-2021041345988	Validation	P.1.17	25.3	K	K	L	Y	T	K	L	Y
WA-UW-2021041493902	Validation	P.1.17	21.1	K	K	L	Y	T	K	L	Y
WA-CDC-UW21041965484	Validation	B.1.351	21.7	N	K	L	Y	N	K	L	Y
WA-UW-2021032909779	Validation	B.1.351	20.39	N	K	L	Y	N	K	L	Y
WA-UW-2021041006023	Validation	B.1.351	20.03	N	K	L	Y	N	K	L	Y
WA-UW-2021041019856	Validation	B.1.351	19.1	N	K	L	Y	N	K	L	Y
WA-UW-2021041040270	Validation	B.1.351	19.295	N	K	L	Y	N	K	L	Y
WA-UW-2021041409272	Validation	B.1.351	19.88	N	K	L	Y	N	K	L	Y
WA-UW-2021041432637	Validation	B.1.351	22.16	N	K	L	Y	N	K	L	Y
WA-UW-2021041504082	Validation	B.1.351	24.33	N	K	L	Y	N	K	L	Y
WA-UW-2021041527615	Validation	B.1.351	18.27	N	K	L	Y	N	K	L	Y
WA-UW-2021041553368	Validation	B.1.351	16.67	N	K	L	Y	N	K	L	Y
WA-UW-2021041569681	Validation	B.1.351	28.9	N	K	L	Y	N	K	L	Y
WA-UW-2021041571075	Validation	B.1.351	26.41	N	K	L	Y	N	K	L	Y
WA-UW-21041431063	Validation	B.1.351	15.96	N	K	L	Y	N	K	L	Y
WA-UW-21041531813	Validation	B.1.351		N	K	L	Y	N	K	L	Y
WA-UW-21041582601	Validation	B.1.351		N	K	L	Y	N	K	L	Y
WA-UW-21041669779	Validation	B.1.351	18.45	N	K	L	Y	N	K	L	Y
WA-UW-21041679224	Validation	B.1.351	22.68	N	K	L	Y	N	K	L	Y
WA-UW-21042271709	Validation	B.1.351	16.57	N	K	L	Y	N	K	L	Y
WA-UW-67341	Validation	B.1.351	21.45	N	K	L	Y	N	K	L	Y
WA-CDC-UW21051149799	Validation	P.1.17	18.3	T	K	L	Y	T	K	L	Y
WA-CDC-UW21051203420	Validation	P.1.17	28.6	T	K	L	Y	T	K	L	Y
WA-CDC-UW21051205483	Validation	P.1.17	20.2	T	K	L	Y	T	K	L	Y
WA-CDC-UW21051248061	Validation	P.1	23.4	T	K	L	Y	T	K	L	Y
WA-CDC-UW21051391468	Validation	P.1.17	17.7	T	K	L	Y	T	K	L	Y
WA-UW-2021040100892	Validation	P.1.17	21.9	T	K	L	Y	T	K	L	Y
WA-UW-2021040106432	Validation	P.1.17	25.4	T	K	L	Y	T	K	L	Y
WA-UW-2021040107051	Validation	P.1.17	19.5	T	K	L	Y	T	K	L	Y
WA-UW-2021040107664	Validation	P.1.17	32.1	T	K	L	Y	T	E	L	N
WA-UW-2021040737048	Validation	P.1	21.2	T	K	L	Y	T	K	L	Y
WA-UW-2021040801991	Validation	P.1.10	21.1	T	K	L	Y	T	K	L	Y
WA-UW-2021040810678	Validation	P.1.17	21	T	K	L	Y	T	K	L	Y
WA-UW-2021040820118	Validation	P.1.17	19.1	T	K	L	Y	T	K	L	Y
WA-UW-2021040829403	Validation	P.1.17	31	T	K	L	Y	T	K	L	Y
WA-UW-2021040849384	Validation	P.1.17	24.5	T	K	L	Y	T	K	L	Y
WA-UW-2021040860440	Validation	P.1.17	25	T	K	L	Y	T	K	L	Y
WA-UW-2021040863608	Validation	P.1.17	26.9	T	K	L	Y	T	K	L	Y
WA-UW-2021040893942	Validation	P.1.17	27.5	T	K	L	Y	T	K	L	Y
WA-UW-2021041217423	Validation	P.1.17	24.9	T	K	L	Y	T	K	L	Y
WA-UW-2021041344725	Validation	P.1.17	19.2	T	K	L	Y	T	K	L	Y
WA-UW-2021041379350	Validation	P.1.17	17.8	T	K	L	Y	T	K	L	Y
WA-UW-2021041384253	Validation	P.1.10	17.5	T	K	L	Y	T	K	L	Y
WA-UW-2021041439373	Validation	P.1.17	23.1	T	K	L	Y	T	K	L	Y
WA-UW-2021041447463	Validation	P.1.17	23.4	T	K	L	Y	T	K	L	Y
WA-UW-2021041465188	Validation	P.1.17	21	T	K	L	Y	T	K	L	Y
WA-UW-2021041473631	Validation	P.1.17	31	T	K	L	Y	T	K	L	Y
WA-UW-2021041487255	Validation	P.1.17	30.2	T	K	L	Y	T	K	L	Y
WA-UW-21042211328	Validation	P.1.17	32.2018	T	K	L	Y	T	K	L	Y
WA-UW-21042269874	Validation	P.1.17	18.5254	T	K	L	Y	T	K	L	Y
WA-UW-21042413105	Validation	P.1.17	19.2275	T	K	L	Y	T	K	L	Y
WA-UW-61198	Validation	P.1	20.8206	T	K	L	Y	T	K	L	Y
