## Supplemental Table 2 for "Rapid and Accurate Identification of SARS-CoV-2 Omicron Variants Using Droplet Digital PCR (RT-ddPCR)"

### Sheet: 417 Reaction
Dilutions tested for each allele in 417 reaction. Samples are named according to specimen designation (A-D) followed by dilution designation (1 being neat RNA, 2 being a 1:10 dilution of 1, 3 being a 1:10 dilution of 2, etc.)
Allele	Specimen	Sample	Ct	Calculated Conc. (Copies RNA/ul)	Calculated Conc. (Copies RNA/rxn)	Positive Droplets	Total Droplets	FAM Mean	FAM StdDev	VIC Mean	VIC StdDev
K417	WA-UW-2021041416199	A1	16.8699	226605	2.26605e+06	18439	18455	3093.62	92.5023	2882.31	120.139
K417	WA-UW-2021041416199	A2	20.3401	22660.5	226605	21558	21646	3172.17	105.772	2972.59	129.595
K417	WA-UW-2021041416199	A3	23.6086	2266.05	22660.5	9335	18604	3184.11	103.123	2949.03	127.089
K417	WA-UW-2021041416199	A4	26.9766	226.605	2266.05	883	18257	3227.38	111.448	3004	259.463
K417	WA-UW-2021041416199	A5	30.1274	22.6605	226.605	132	20406	3160.34	97.8155	2909.82	119.982
K417	WA-UW-2021041416199	A6	34.1382	2.26605	22.6605	24	20091	2983.89	292.938	3999.23	1953.37
K417	WA-UW-2021041416199	A7	37.416	0.226605	2.26605	4	19329	3122.13	138.688	2906.96	111.393
K417	WA-UW-21042210302	B1	14.5139	1.01399e+06	1.01399e+07	19416	19416	3107.35	98.3337	2857.49	119.838
K417	WA-UW-21042210302	B2	17.9516	101399	1.01399e+06	20010	20010	3169.54	104.955	2917.73	125.146
K417	WA-UW-21042210302	B3	21.2282	10139.9	101399	18172	18604	3111.6	112.555	2828.45	131.183
K417	WA-UW-21042210302	B4	24.5256	1013.99	10139.9	6874	22783	3178.16	106.899	2872.56	122.748
K417	WA-UW-21042210302	B5	28.6506	101.399	1013.99	462	19167	3152.3	155.149	2835.4	108.845
K417	WA-UW-21042210302	B6	31.5933	10.1399	101.399	65	23090	3183.73	111.492	2875.03	106.426
K417	WA-UW-21042210302	B7	33.552	1.01399	10.1399	9	20394	3170.67	121.779	2771.49	164.254
K417	WA-UW-2021041388111	C1	16.7283	192455	1.92455e+06	21691	21701	3125.38	104.056	2831.14	119.047
K417	WA-UW-2021041388111	C2	20.1941	19245.5	192455	23120	23245	3177.09	107.242	2871.49	124.724
K417	WA-UW-2021041388111	C3	23.4275	1924.55	19245.5	12040	21060	3174.86	113.676	2831.54	128.235
K417	WA-UW-2021041388111	C4	26.7166	192.455	1924.55	1742	22058	3182	107.319	2836.74	111.762
K417	WA-UW-2021041388111	C5	29.9209	19.2455	192.455	145	22612	3166.25	101.752	2818.5	100.773
K417	WA-UW-2021041388111	C6	33.5274	1.92455	19.2455	10	20306	3219.95	153.844	2856.96	81.7828
K417	WA-UW-2021041306949	D1	16.9672	155541	1.55541e+06	21359	21361	3080.09	104.434	2781.2	125.151
K417	WA-UW-2021041306949	D2	20.3836	15554.1	155541	19055	19159	3146.43	106.351	2816.84	119.867
K417	WA-UW-2021041306949	D3	23.6805	1555.41	15554.1	8856	21318	3159.34	114.011	2791.95	126.131
K417	WA-UW-2021041306949	D4	26.9466	155.541	1555.41	912	18781	3194.57	106.813	2816.45	106.585
K417	WA-UW-2021041306949	D5	30.3478	15.5541	155.541	118	21008	3199.16	119.411	2822.67	125.828
K417	WA-UW-2021041306949	D6	33.358	1.55541	15.5541	10	18207	3223.71	117.894	2858.57	94.6033
K417N	WA-UW-60605	A1	18.9431	45209.9	452099	20359	20359	6170.12	182.646	2647.18	117.33
K417N	WA-UW-60605	A2	22.4567	4520.99	45209.9	13783	17793	5554.86	227.919	2775.9	143.157
K417N	WA-UW-60605	A3	25.8688	452.099	4520.99	2224	16770	5415.03	263.559	2772.38	150.134
K417N	WA-UW-60605	A4	29.4355	45.2099	452.099	289	18649	5258.82	361.115	2828.68	147.463
K417N	WA-UW-60605	A5	33.2994	4.52099	45.2099	34	19828	5216.07	471.865	2847.11	151.53
K417N	WA-UW-60605	A6	36.2892	0.452099	4.52099	3	20340	5823.88	2498.03	3885.31	1690.26
K417N	WA-UW-21050829622	B1	19.9587	21141.8	211418	18164	18181	5906.89	193.482	2709.02	122.562
K417N	WA-UW-21050829622	B2	23.5197	2114.18	21141.8	9453	18101	5522.08	245.874	2846.74	140.829
K417N	WA-UW-21050829622	B3	26.8252	211.418	2114.18	1246	19784	5309.26	292.839	2778.91	151.136
K417N	WA-UW-21050829622	B4	30.3354	21.1418	211.418	142	19063	5372.15	352.986	2854.08	144.78
K417N	WA-UW-21050829622	B5	35.3603	2.11418	21.1418	18	21817	5140.42	514.097	2822.25	228.406
K417N	WA-UW-21050829622	B6	35.7222	0.211418	2.11418	1	20533	5350.45	0	2834.8	0
K417N	WA-UW-2021041497849	C1	21.3292	11347	113470	20056	20766	5856.74	197.692	2728.66	122.899
K417N	WA-UW-2021041497849	C2	24.8095	1134.7	11347	5912	21429	5433.33	258.702	2779.08	138.082
K417N	WA-UW-2021041497849	C3	28.2701	113.47	1134.7	524	18925	5282.25	318.122	2781.34	144.086
K417N	WA-UW-2021041497849	C4	31.678	11.347	113.47	58	20138	5247.01	343.024	2798.97	149.979
K417N	WA-UW-2021041497849	C5	35.2933	1.1347	11.347	12	20126	5152.54	240.636	2756.98	216.324
K417N	WA-UW-2021041497849	C6	NDET	0.11347	1.1347	4	22236	4740.55	1026.41	2888.66	128.639
K417N	WA-UW-2021040862597	D1	21.9363	6923.57	69235.7	18936	21056	5534.7	228.768	2822.72	124.392
K417N	WA-UW-2021040862597	D2	25.4197	692.357	6923.57	3027	15410	5402.06	307.043	2802.1	170.196
K417N	WA-UW-2021040862597	D3	28.8182	69.2357	692.357	358	16610	5247.72	277.193	2768.52	134.111
K417N	WA-UW-2021040862597	D4	32.3733	6.92357	69.2357	54	21755	5333.78	177.174	2819.69	135.327
K417N	WA-UW-2021040862597	D5	35.3509	0.692357	6.92357	10	16556	4081.35	891.674	2918.97	296.15
K417T	WA-CDC-UW21051287145	A1	15.2922	798824	7.98824e+06	17929	17929	2974.04	104.715	5721.73	195.637
K417T	WA-CDC-UW21051287145	A2	18.5711	79882.4	798824	18216	18216	2984.88	103.672	5539.68	172.349
K417T	WA-CDC-UW21051287145	A3	21.8246	7988.24	79882.4	18320	20625	2992.83	105.403	5372.21	182.958
K417T	WA-CDC-UW21051287145	A4	25.2139	798.824	7988.24	4161	19438	2986.83	101.783	5277.75	189.602
K417T	WA-CDC-UW21051287145	A5	28.3808	79.8824	798.824	602	21841	2994.5	98.9379	5292.6	187.474
K417T	WA-CDC-UW21051287145	A6	32.1929	7.98824	79.8824	50	21743	2976.78	112.484	5265.39	146.545
K417T	WA-CDC-UW21051287145	A7	35.4437	0.798824	7.98824	6	17864	2938.64	83.901	5249.39	140.44
K417T	WA-UW-21042316813	B1	19.4567	37628.4	376284	18617	18617	2978.67	99.3493	5567.75	174.962
K417T	WA-UW-21042316813	B2	22.8412	3762.84	37628.4	14316	20689	3074.02	99.6094	5496.35	186.357
K417T	WA-UW-21042316813	B3	26.2252	376.284	3762.84	2630	23198	3041.5	100.562	5396.45	207.488
K417T	WA-UW-21042316813	B4	29.5159	37.6284	376.284	288	23401	3074.58	120.508	5381.17	267.581
K417T	WA-UW-21042316813	B5	33.2719	3.76284	37.6284	27	20585	3052.2	105.056	5236.38	558.695
K417T	WA-UW-21042316813	B6	35.7929	0.376284	3.76284	3	22386	2925.49	104.645	5313.79	63.6505
K417T	WA-UW-2021041437219	C1	16.2873	275963	2.75963e+06	18275	18275	2945.42	97.2913	5576.41	169.137
K417T	WA-UW-2021041437219	C2	19.7211	27596.3	275963	20467	20467	2980.58	103.134	5499.97	174.85
K417T	WA-UW-2021041437219	C3	23.1358	2759.63	27596.3	11186	18033	2944.54	107.159	5301.26	197.537
K417T	WA-UW-2021041437219	C4	26.4816	275.963	2759.63	2014	21346	2966.08	102.976	5276.02	222.609
K417T	WA-UW-2021041437219	C5	29.8097	27.5963	275.963	193	19120	2995.13	102.203	5292.35	236.231
K417T	WA-UW-2021041437219	C6	34.4349	2.75963	27.5963	17	19589	3028.76	122.313	5240.77	547.536
K417T	WA-UW-2021041499040	D1	15.4399	497890	4.9789e+06	20801	20801	3010.55	97.0078	5783.74	184.302
K417T	WA-UW-2021041499040	D2	18.8532	49789	497890	18648	18648	3013.24	106.718	5624.01	182.45
K417T	WA-UW-2021041499040	D3	22.2888	4978.9	49789	16864	20110	3028.36	103.714	5463.99	200.673
K417T	WA-UW-2021041499040	D4	25.5371	497.89	4978.9	3372	19337	2981.43	122.192	5353.02	217.072
K417T	WA-UW-2021041499040	D5	29.68	49.789	497.89	414	22580	2808.9	107.195	5290.96	230.733
K417T	WA-UW-2021041499040	D6	32.4477	4.9789	49.789	29	19265	3012.41	110.682	5233.11	168.218
K417T	WA-UW-2021041499040	D7	35.7745	0.49789	4.9789	3	19958	3165.17	257.783	5617.68	161.824
		water				20682	20683	2601.09	92.6071	2585.51	110.332
		water				21647	21648	2665.5	99.2382	2642.72	118.996
		water				20633	20633	2682.2	97.5893	2636.89	117.408
		water				22370	22371	2665.1	96.1291	2611.99	111.601
		water				18352	18353	2534.09	91.5783	2465.86	105.165
		water				22531	22531	2668.14	97.2171	2600.3	118.116
		water				18381	18381	2668.01	94.8477	2579.79	112.747
		water				20458	20459	2677.06	91.213	2579.64	108.623
		water				19319	19319	2706.18	93.9301	2610.8	113.413
		water				22416	22416	2705.33	88.6072	2595.11	113.919

### Sheet: 484 Reaction
Dilutions tested for each allele in 484 Assay. Samples are named according to specimen designation (A-D) followed by dilution designation (1 being neat RNA, 2 being a 1:10 dilution of 1, 3 being a 1:10 dilution of 2, etc.)
Allele	Specimen	Sample	Ct	Calculated Conc. (Copies RNA/ul)	Calculated Conc. (Copies RNA/rxn)	Positive Droplets	Total Droplets	FAM Mean	FAM StdDev	VIC Mean	VIC StdDev
E484K	WA-UW-21042350146	A1	18.1191	63329.3	633293	18281	18281	8832.87	424.371	4056.31	176.321
E484K	WA-UW-21042350146	A2	21.6085	6332.93	63329.3	16283	17950	8409.23	333.444	4000.32	141.373
E484K	WA-UW-21042350146	A3	24.9595	633.293	6332.93	3235	15990	8253.92	366.831	3952.86	141.692
E484K	WA-UW-21042350146	A4	28.5342	63.3293	633.293	442	20954	8332.74	421.858	3981.6	153.931
E484K	WA-UW-21042350146	A5	31.9655	6.33293	63.3293	40	18581	8328.61	301.908	3944.91	139.81
E484K	WA-UW-21042350146	A6	35.1144	0.633293	6.33293	4	18331	7972.81	284.673	4036.87	177.954
E484K	WA-UW-21042215073	B1	19.2739	32729.3	327293	19290	19290	8850.06	345.982	4072.1	152.512
E484K	WA-UW-21042215073	B2	22.5027	3272.93	32729.3	14433	20426	8315.38	405.523	3982.51	153.906
E484K	WA-UW-21042215073	B3	26.0918	327.293	3272.93	1862	17208	8207.23	343.772	3923.02	142.398
E484K	WA-UW-21042215073	B4	29.7394	32.7293	327.293	232	20313	8272.94	406.259	3935.13	150.061
E484K	WA-UW-21042215073	B5	34.1452	3.27293	32.7293	20	19146	8287.83	412.322	3919.58	196.37
E484K	WA-UW-21042215073	B6	NDET	0.327293	3.27293	4	20718	8229.9	368.896	3961.39	216.665
E484K	WA-UW-2021040862704	C1	14.6001	524748	5.24748e+06	18179	18180	8620.34	304.798	3918.6	150.291
E484K	WA-UW-2021040862704	C2	17.8683	52474.8	524748	19330	19330	8548.76	359.287	4010.75	161.588
E484K	WA-UW-2021040862704	C3	21.3337	5247.48	52474.8	14872	17428	8202.42	467.812	3949.83	190.009
E484K	WA-UW-2021040862704	C4	24.7383	524.748	5247.48	2868	15983	8156.44	409.583	3891.17	168.256
E484K	WA-UW-2021040862704	C5	28.2707	52.4748	524.748	291	15070	8269.56	412.763	3941.93	181.835
E484K	WA-UW-2021040862704	C6	31.5251	5.24748	52.4748	23	16043	8120.68	509.399	3879.2	208.109
E484K	WA-UW-2021040883245	D1	18.6525	48336.9	483369	17865	17866	8475.62	355.496	3893.74	163.706
E484K	WA-UW-2021040883245	D2	22.1342	4833.69	48336.9	14196	18444	8030.4	372.784	3860.88	157.053
E484K	WA-UW-2021040883245	D3	25.5516	483.369	4833.69	2423	16660	8077.89	435.729	3894.4	182.104
E484K	WA-UW-2021040883245	D4	28.8659	48.3369	483.369	241	17299	8118.3	439.927	3903.43	176.592
E484K	WA-UW-2021040883245	D5	32.2008	4.83369	48.3369	35	17828	8145.23	450.089	3896.82	160.015
E484K	WA-UW-2021040883245	D6	36.0047	0.483369	4.83369	4	16389	6342.68	2396.74	3822.74	320.043
E484	WA-UW-2021040109172	A1	16.7954	166964	1.66964e+06	17213	17213	4922.24	186.502	7352.8	232.004
E484	WA-UW-2021040109172	A2	20.3425	16696.4	166964	17504	17538	4735.71	189.321	7263.64	282.222
E484	WA-UW-2021040109172	A3	23.7505	1669.64	16696.4	7974	18055	4655.05	199.128	7140.01	322.864
E484	WA-UW-2021040109172	A4	27.3342	166.964	1669.64	949	17131	4658.1	204.945	7153.8	338.202
E484	WA-UW-2021040109172	A5	30.3185	16.6964	166.964	83	14695	4526.38	185.848	6936.93	426.79
E484	WA-UW-2021040109172	A6	34.6728	1.66964	16.6964	10	17440	4617.79	193.915	7138.12	236.355
E484	WA-UW-2021041334573	B1	15.744	372147	3.72147e+06	15635	15635	4708.4	172.566	7246.4	236.114
E484	WA-UW-2021041334573	B2	19.3143	37214.7	372147	16762	16762	4508.89	187.573	7030.45	282.881
E484	WA-UW-2021041334573	B3	22.7159	3721.47	37214.7	9577	14578	4468.13	202.37	6873.51	323.807
E484	WA-UW-2021041334573	B4	26.1293	372.147	3721.47	1485	15551	4411	185.812	6894.15	315.038
E484	WA-UW-2021041334573	B5	29.3406	37.2147	372.147	173	16218	4573.9	216.798	7006.62	359.07
E484	WA-UW-2021041334573	B6	32.7922	3.72147	37.2147	26	15106	4573.17	252.329	7068.6	386.214
E484	WA-CDC-UW21051278306	C1	17.5712	86563.3	865633	18616	18616	4715.91	185.298	7232.62	252.771
E484	WA-CDC-UW21051278306	C2	20.9095	8656.33	86563.3	16842	17568	4606.09	197.144	7081.88	308.518
E484	WA-CDC-UW21051278306	C3	24.3051	865.633	8656.33	4059	15406	4547.19	182.324	6990.04	296.982
E484	WA-CDC-UW21051278306	C4	27.7238	86.5633	865.633	459	15255	4605.17	176.048	7007.53	300.793
E484	WA-CDC-UW21051278306	C5	31.2374	8.65633	86.5633	47	16888	4576.73	211.466	7031.88	401.948
E484	WA-CDC-UW21051278306	C6	34.8461	0.865633	8.65633	7	16873	4718.08	159.176	7118.2	263.756
E484	WA-UW-2021041396591	D1	16.8661	169539	1.69539e+06	17200	17200	5100.19	155.945	7472.46	188.196
E484	WA-UW-2021041396591	D2	20.3764	16953.9	169539	15209	15258	4564.05	182.187	7035.71	271.962
E484	WA-UW-2021041396591	D3	23.7105	1695.39	16953.9	6576	15130	4493.81	189.138	6974.58	308.653
E484	WA-UW-2021041396591	D4	27.1695	169.539	1695.39	985	18087	4682.6	181.293	7158.63	292.433
E484	WA-UW-2021041396591	D5	30.3262	16.9539	169.539	64	14216	4580.51	157.723	7030.89	289.516
E484	WA-UW-2021041396591	D6	34.403	1.69539	16.9539	12	16556	4720.96	165.828	7111.45	216.834
E484Q	WA-UW-2021040863891	A1	17.2009	142588	1.42588e+06	16902	16902	4962.93	214.53	4100.95	185.805
E484Q	WA-UW-2021040863891	A2	20.5412	14258.8	142588	14414	14509	4915.18	219.2	4103.06	188.292
E484Q	WA-UW-2021040863891	A3	23.8567	1425.88	14258.8	6303	15492	4861.02	233.34	4080.34	204.864
E484Q	WA-UW-2021040863891	A4	27.3088	142.588	1425.88	925	18586	5006.38	203.801	4184.74	174.574
E484Q	WA-UW-2021040863891	A5	31.341	14.2588	142.588	69	16442	4991.25	218.448	4153.51	194.163
E484Q	WA-UW-2021040863891	A6	34.7583	1.42588	14.2588	10	16441	4778.04	479.222	4042.69	322.942
E484Q	WA-UW-2021040863891	A7	34.925	0.142588	1.42588	5	15693	4364.06	428.817	3792.13	307.608
E484Q	WA-UW-2021040824300	B1	21.181	12173.7	121737	17824	18421	4602.2	211.293	3843.18	178.96
E484Q	WA-UW-2021040824300	B2	24.5615	1217.37	12173.7	4803	17687	4722.95	231.23	3961.51	187.664
E484Q	WA-UW-2021040824300	B3	27.9841	121.737	1217.37	518	17415	4794.46	208.208	4009.46	178.861
E484Q	WA-UW-2021040824300	B4	31.6257	12.1737	121.737	41	15728	4819.66	269.918	4023.92	162.895
E484Q	WA-UW-2021040824300	B5	35.4987	1.21737	12.1737	12	16198	4306.88	505.811	3733.22	378.129
E484Q	WA-UW-2021033003742	C1	19.1276	32558.6	325586	17269	17269	5032.7	199.181	4160.55	176.205
E484Q	WA-UW-2021033003742	C2	22.6943	3255.86	32558.6	12212	16447	4836.22	234.605	4054.87	199.179
E484Q	WA-UW-2021033003742	C3	26.6053	325.586	3255.86	1577	16077	4955.23	220.396	4161.84	192.766
E484Q	WA-UW-2021033003742	C4	29.736	32.5586	325.586	222	16824	4984.38	199.812	4160.73	167.251
E484Q	WA-UW-2021033003742	C5	32.8637	3.25586	32.5586	17	17687	4832.28	198.024	4077.56	131.229
E484Q	WA-UW-2021033003742	C6	35.9581	0.325586	3.25586	3	15035	4758.25	107.581	4065.32	168.152
E484Q	WA-UW-2021040100156	D1	19.3114	39723.6	397236	15498	15498	4741.56	186.649	3932.21	163.971
E484Q	WA-UW-2021040100156	D2	22.6065	3972.36	39723.6	12296	16745	4758.66	215.296	4001.6	183.196
E484Q	WA-UW-2021040100156	D3	25.9099	397.236	3972.36	2089	17164	4919.52	191.033	4120.65	167.658
E484Q	WA-UW-2021040100156	D4	29.6474	39.7236	397.236	229	19055	4855.64	205.965	4079.3	204.253
E484Q	WA-UW-2021040100156	D5	32.6416	3.97236	39.7236	27	17482	4887.63	255.342	4048.76	168.208
E484Q	WA-UW-2021040100156	D6	35.4519	0.397236	3.97236	2	17296	4980.55	182.765	4167.77	161.096
		water				17789	17789	3340.58	158.792	2943.6	159.583
		water				18913	18914	3372.03	163.127	2978.2	161.801
		water				18567	18568	3370.46	141.797	2939.88	143.68
		water				17181	17181	3370.43	169.498	2940	167.968
		water				17011	17011	3328.13	126.171	2912.88	131.181
		water				16626	16626	3390.04	124.988	2969.17	131.827
		water				15505	15505	3508.58	155.156	3054.41	161.685
		water				15388	15388	3486.97	137.967	3052.11	146.001
		water				16811	16811	3436.45	134.677	3015.17	141.37
		water				18001	18002	3408.98	126.956	2984.47	137.842

### Sheet: 452-501 Reaction
Dilutions tested for each allele in 452/501 Assay. Samples are named according to specimen designation (A-D) followed by dilution designation (1 being neat RNA, 2 being a 1:10 dilution of 1, 3 being a 1:10 dilution of 2, etc.)
Allele	Specimen	Sample	Ct	Calculated Conc. (Copies RNA/ul)	Calculated Conc. (Copies RNA/rxn)	Positive Droplets	Total Droplets	FAM Mean	FAM StdDev	VIC Mean	VIC StdDev
L452/N501	WA-UW-2021041321545	A1	15.9603	178771	1.78771e+06	19231	19231	4474.08	211.04	5289.36	189.737
L452/N501	WA-UW-2021041321545	A2	19.3618	17877.1	178771	19619	19619	3999.37	168.126	4791.01	180.178
L452/N501	WA-UW-2021041321545	A3	22.8104	1787.71	17877.1	11360	18817	4102.29	194.3	4925.73	194.759
L452/N501	WA-UW-2021041321545	A4	26.3383	178.771	1787.71	1637	19920	4043.46	205.236	4850.92	211.532
L452/N501	WA-UW-2021041321545	A5	29.7815	17.8771	178.771	170	18645	4105.1	224.905	4938.19	195.053
L452/N501	WA-UW-21050862799	B1	14.9103	833109	8.33109e+06	19180	19180	4139.52	183.179	5016.95	169.201
L452/N501	WA-UW-21050862799	B2	18.3368	83310.9	833109	16888	16889	4061.81	205.721	4965.25	201.801
L452/N501	WA-UW-21050862799	B3	21.7148	8331.09	83310.9	16332	17124	3950.93	185.525	4753.37	170.425
L452/N501	WA-UW-21050862799	B4	25.1725	833.109	8331.09	5510	20500	4035.85	202.121	4838.52	191.651
L452/N501	WA-UW-21050862799	B5	28.5955	83.3109	833.109	547	18413	4018.95	197.871	4822.94	188.958
L452/N501	WA-UW-21050862799	B6	32.6088	8.33109	83.3109	47	18152	3988.63	108.836	4803.41	170.086
L452/N501	WA-UW-2021040712106	C1	15.2838	588080	5.8808e+06	21188	21189	4076.88	166.503	4955.84	168.664
L452/N501	WA-UW-2021040712106	C2	18.718	58808	588080	18441	18441	4126.83	227.633	5029.16	209.071
L452/N501	WA-UW-2021040712106	C3	22.0148	5880.8	58808	17593	18979	3931.09	193.042	4726.94	183.37
L452/N501	WA-UW-2021040712106	C4	25.5865	588.08	5880.8	4042	18434	3891.63	198.414	4669.05	192.63
L452/N501	WA-UW-2021040712106	C5	28.9437	58.808	588.08	481	20419	4003.24	200.731	4792.86	210.959
L452/N501	WA-UW-2021040712106	C6	32.9341	5.8808	58.808	54	22097	3969.12	177.389	4801.84	215.611
L452/N501	WA-UW-2021040840271	D1	17.3005	123271	1.23271e+06	15319	15322	4225.29	144.857	5000.43	183.969
L452/N501	WA-UW-2021040840271	D2	20.916	12327.1	123271	20610	20710	4093.94	192.136	4904.26	202.878
L452/N501	WA-UW-2021040840271	D3	24.3574	1232.71	12327.1	6901	17323	3955.2	204.967	4788.87	230.07
L452/N501	WA-UW-2021040840271	D4	27.8505	123.271	1232.71	1049	19797	4074.22	221.31	4871.06	210.271
L452/N501	WA-UW-2021040840271	D5	31.3321	12.3271	123.271	98	21251	4024.12	225.379	4852.69	218.566
L452/N501	WA-UW-2021040840271	D6	35.9463	1.23271	12.3271	10	20394	3890.24	107.336	4773.69	81.9422
L452/N501Y	WA-UW-2021041416199	A1	16.8699	189047	1.89047e+06	21247	21247	4076.23	179.589	7717.5	202.447
L452/N501Y	WA-UW-2021041416199	A2	20.3401	18904.7	189047	19742	19754	3809.47	167.176	7416.05	266.464
L452/N501Y	WA-UW-2021041416199	A3	23.6086	1890.47	18904.7	11151	20996	3823.39	175.418	7463.75	246.841
L452/N501Y	WA-UW-2021041416199	A4	26.9766	189.047	1890.47	1556	20864	3827.3	184.478	7469.95	283.284
L452/N501Y	WA-UW-2021041416199	A5	30.1274	18.9047	189.047	151	20020	3829.4	168.581	7390.54	300.077
L452/N501Y	WA-UW-2021041416199	A6	34.1382	1.89047	18.9047	18	19160	3867.1	181.362	7369.85	186.884
L452/N501Y	WA-UW-21042210302	B1	14.5139	1.10437e+06	1.10437e+07	17730	17730	4122.86	168.469	7696.4	198.969
L452/N501Y	WA-UW-21042210302	B2	17.9516	110437	1.10437e+06	20265	20265	4092.36	189.986	7705.11	218.276
L452/N501Y	WA-UW-21042210302	B3	21.2282	11043.7	110437	18796	19047	3784.95	150.584	7322.72	222.238
L452/N501Y	WA-UW-21042210302	B4	24.5256	1104.37	11043.7	7058	19944	3772.92	169.757	7301.23	262.921
L452/N501Y	WA-UW-21042210302	B5	28.6506	110.437	1104.37	495	20929	3764.85	147.869	7343.17	305.992
L452/N501Y	WA-UW-21042210302	B6	31.5933	11.0437	110.437	91	18468	3813.47	180.023	7417.19	223.132
L452/N501Y	WA-UW-21042210302	B7	33.552	1.10437	11.0437	16	18914	3876.85	101.418	7428.56	143.408
L452/N501Y	WA-UW-2021041388111	C1	16.7283	228676	2.28676e+06	19108	19108	4077.01	168.747	7635.53	195.183
L452/N501Y	WA-UW-2021041388111	C2	20.1941	22867.6	228676	21855	21856	3863.85	145.052	7450.24	194.495
L452/N501Y	WA-UW-2021041388111	C3	23.4275	2286.76	22867.6	12494	19743	3846.48	159.927	7397.62	273.999
L452/N501Y	WA-UW-2021041388111	C4	26.7166	228.676	2286.76	1987	21031	3853.92	169.428	7391.22	259.047
L452/N501Y	WA-UW-2021041388111	C5	29.9209	22.8676	228.676	212	22330	3809.41	178.462	7375.76	232.587
L452/N501Y	WA-UW-2021041388111	C6	33.5274	2.28676	22.8676	23	23045	3826.48	111.361	7474.89	187.019
L452/N501Y	WA-UW-2021041306949	D1	16.9672	128932	1.28932e+06	17782	17782	4113.75	175.477	7689.59	209.654
L452/N501Y	WA-UW-2021041306949	D2	20.3836	12893.2	128932	18564	18596	3921.37	161.494	7454.66	212.706
L452/N501Y	WA-UW-2021041306949	D3	23.6805	1289.32	12893.2	9207	19389	3784.99	161.056	7232.54	303.406
L452/N501Y	WA-UW-2021041306949	D4	26.9466	128.932	1289.32	1352	20359	3850.03	173.47	7334.75	293.807
L452/N501Y	WA-UW-2021041306949	D5	30.3478	12.8932	128.932	130	21068	3869.53	153.771	7327.15	451.349
L452/N501Y	WA-UW-2021041306949	D6	33.358	1.28932	12.8932	5	17049	3735.92	82.778	7132.09	56.2841
L452R/N501	WA-UW-2021040109172	A1	16.7954	131606	1.31606e+06	18488	18488	8592.61	238.498	5580.11	196.149
L452R/N501	WA-UW-2021040109172	A2	20.3425	13160.6	131606	21056	21069	7629.09	505.453	5049.06	186.332
L452R/N501	WA-UW-2021040109172	A3	23.7505	1316.06	13160.6	9766	19533	7284.58	512.233	4951.27	203.626
L452R/N501	WA-UW-2021040109172	A4	27.3342	131.606	1316.06	1277	20869	7395.73	585.888	5028.75	211.656
L452R/N501	WA-UW-2021040109172	A5	30.3185	13.1606	131.606	154	19836	7512.54	437.011	5089.24	168.095
L452R/N501	WA-UW-2021040109172	A6	34.6728	1.31606	13.1606	12	18555	7353.29	247.644	5010.01	127.616
L452R/N501	WA-UW-2021041334573	B1	15.744	269534	2.69534e+06	19509	19509	8553.1	204.798	5621.49	178.138
L452R/N501	WA-UW-2021041334573	B2	19.3143	26953.4	269534	20926	20927	8129.89	379.343	5052.88	206.379
L452R/N501	WA-UW-2021041334573	B3	22.7159	2695.34	26953.4	13759	19549	7295.9	398.651	4986.67	193.426
L452R/N501	WA-UW-2021041334573	B4	26.1293	269.534	2695.34	2471	21913	7220.01	549.005	4895.46	204.746
L452R/N501	WA-UW-2021041334573	B5	29.3406	26.9534	269.534	245	19800	7277.88	457.241	4974.05	217.121
L452R/N501	WA-UW-2021041334573	B6	32.7922	2.69534	26.9534	21	19534	7180.22	91.3086	4908.11	177.015
L452R/N501	WA-CDC-UW21051278306	C1	17.5712	87867.1	878671	16554	16554	8195.08	250.149	5416.2	196.107
L452R/N501	WA-CDC-UW21051278306	C2	20.9095	8786.71	87867.1	18103	18352	7395.25	377.855	4896.38	213.198
L452R/N501	WA-CDC-UW21051278306	C3	24.3051	878.671	8786.71	6796	20185	7206.42	482.079	4863.54	228.86
L452R/N501	WA-CDC-UW21051278306	C4	27.7238	87.8671	878.671	771	20583	7254.14	516.601	4904.08	208.994
L452R/N501	WA-CDC-UW21051278306	C5	31.2374	8.78671	87.8671	74	17330	7037.93	435.297	4689.61	189.75
L452R/N501	WA-CDC-UW21051278306	C6	34.8461	0.878671	8.78671	4	17659	7759.13	730.908	5048.6	192.88
L452R/N501	WA-UW-2021041396591	D1	16.8661	134385	1.34385e+06	18150	18152	8373.45	281.856	5497.25	186.287
L452R/N501	WA-UW-2021041396591	D2	20.3764	13438.5	134385	16082	16103	7584.63	423.532	5028.43	221.031
L452R/N501	WA-UW-2021041396591	D3	23.7105	1343.85	13438.5	7478	16394	7226.11	458.899	4842.62	233.881
L452R/N501	WA-UW-2021041396591	D4	27.1695	134.385	1343.85	1170	20054	7288.65	536.131	4925.79	228.771
L452R/N501	WA-UW-2021041396591	D5	30.3262	13.4385	134.385	116	20058	7448.05	684.876	5062.39	219.98
L452R/N501	WA-UW-2021041396591	D6	34.403	1.34385	13.4385	17	22082	7437.47	403.127	5031.61	202.6
		water				22431	22431	2574.29	79.9233	2743.68	98.3638
		water				21219	21219	2635.16	82.9887	2774.67	102.88
		water				17694	17694	2575.27	77.5256	2683.98	93.9735
		water				23048	23048	2641.57	79.3908	2744.39	96.2393
		water				20935	20935	2677.01	79.0861	2778.9	100.536
		water				18205	18205	2662.64	80.4822	2747.93	100.549
		water				19932	19932	2768.8	80.327	2813.21	102.263
		water				20506	20506	2732.85	80.697	2771.17	104.204
		water				20501	20501	2690.51	80.2436	2737.17	99.8858
		water				21677	21677	2660.52	78.3615	2705.92	99.1274
