## Supplementary material for "Rapid and Accurate Identification of SARS-CoV-2 Omicron Variants Using Droplet Digital PCR (RT-ddPCR)": Table 6

### Sheet: REVSQT Summary
	Control Tested	AdV	BoV	CoV: HKU1	CoV: NL63	FluA	MPV	PIV1	PIV4	RhV	RSV
	Accession #s	SC7118	SC5484 SC7321	SC5834 SC5875 SC5891 SC5934 SC5982 SC6302	SC5641 SC5968 SC6107 SC6263	SC5416 SC5539	SC5403 SC5517	SC5381	SC5375 SC6346	SC5360 SC5382	SC5378 SC5470
Spike Tested	None	--	--	--	--	--	--	--	--	--	--
	417K	K	K	K	K	K	K	K	K	K	K
	417N	N	N	N	N	N	N	N	N	N	N
	417T	T	T	T	T	T	T	T	T	T	T
	None	--	--	--	--	--	--	--	--	--	--
	484E	E	E	E	E	E	E	E	E	E	E
	484K	K	K	K	K	K	K	K	K	K	K
	484Q	Q	Q	Q	Q	Q	Q	Q	Q	Q	Q
	None	--	--	--	--	--	--	--	--	--	--
	452L	L	L	L	L	L	L	L	L	L	L
	452R	R	R	R	R	R	R	R	R	R	R
	None	--	--	--	--	--	--	--	--	--	--
	501N	N	N	N	N	N	N	N	N	N	N
	501Y	Y	Y	Y	Y	Y	Y	Y	Y	Y	Y
